# Cost-Effectiveness Analysis of HPV Screening Strategies in Tunisia: A modeling study

**DOI:** 10.1101/2024.10.14.24315454

**Authors:** Anas Lahdhiri, Beya Benzina, Emna Ennaifer, Ahlem Gzara, Soumaya Rammeh-Rommani, Oumaima Laraj, Hager Arfaoui, Robyn Stuart, Amira Kebir, Slimane BenMiled

## Abstract

**Background:** In Tunisia, cervical cancer ranks as the 14th most common cancer, largely driven by high-risk of Human Papillomavirus (HPV) types, notably HPV 16 and 18. Current screening efforts are limited, with only 17% of all women aged 35-60 undergoing Pap-smear testing. The introduction of the HPV vaccine in 2025 through the national school vaccination program, targeting girls aged 11-12, is expected to reduce the burden of cervical cancer. However, alongside vaccination, enhanced screening strategies are essential for early detection and prevention of HPV-related cancers.

**Aim:** This study aims to assess the cost-effectiveness of different HPV screening strategies in Tunisia, specifically examining the combination of varying HPV screening frequencies and a vaccination program targeting girls aged 11-12. The objective is to determine the most cost-efficient screening strategy to complement vaccination efforts in reducing cervical cancer incidence.

**Methods:** A cost-effectiveness analysis was conducted from the perspective of the Tunisian healthcare system using the HPVsim model, a multi-agent-based simulation tool that captures HPV transmission dynamics and cervical cancer progression. Four approaches were compared: (1) maintaining the current Pap-smear screening strategy combined with vaccination; (2) introducing HPV DNA testing once between ages 35-40; (3) introducing HPV DNA testing twice between ages 35-45, with a 5-year interval; and (4) introducing HPV DNA testing every 5 years for women aged 35-60. All approaches were combined with the vaccination program. Screening coverage rates of 15%, 25%, 33%, 50%, and 70% were tested for each approach. Primary outcomes included the number of cancer cases averted, total intervention costs, and cost increase per cancer case averted. Academic literature and existing evidence were included on the demographic variables, cervical cancer incidence and mortality, treatment costs, vaccine delivery costs and other model parameters.

**Results:** All interventions resulted in substantial reductions in cervical cancer cases, with decreases ranging from 41% to 59% in cumulative cases between 2025 and 2090. The most intensive approach, involving HPV DNA testing every 5 years for women aged 35-60, achieved the largest reduction, with a 59% decrease in cumulative cervical cancer cases by 2090, although it also incurred the highest costs. The least costly option, which retained current Pap-smear testing alongside vaccination, reduced cervical cancer cases by 41%. Although the introduction of HPV DNA testing significantly increases costs, a high frequency of screening allows for quicker public health benefits. The scenario combining vaccination and maintaining current screening practices is found to be the most cost-effective for the Tunisian context. If the price of the HPV DNA test is reduced to $9 USD, the most frequent testing strategy would become the most cost-effective option, offering both high effectiveness and financial viability.

**Conclusion:** Lowering the cost of HPV DNA testing could make more frequent screening financially sustainable, providing greater public health benefits. These findings offer valuable guidance for decision-makers in shaping future strategies for cervical cancer prevention in Tunisia.
