## Supplementary material for "Cost-Effectiveness Analysis of HPV Screening Strategies in Tunisia: A modeling study": Model Parameter 1

### Sheet: Sheet1
	0	5	10	15	20	25	30	35	40	45	50	55	60	65	70	75
0	0	0	0	0	0	0	0	0	0	0	0	0	0	0	0	0
5	0	0	0	0	0	0	0	0	0	0	0	0	0	0	0	0
10	0	0	1	0	0	0	0	0	0	0	0	0	0	0	0	0
15	0	0	1	1	1	1	0	0	0	0	0	0	0	0	0	0
20	0	0	1	1	1	1	1	0	0	0	0	0	0	0	0	0
25	0	0	0.5	1	1	1	1	1	0	0	0	0	0	0	0	0
30	0	0	0	0.5	1	1	1	0.5	0	0	0	0	0	0	0	0
35	0	0	0	0.5	1	1	1	1	0.5	0	0	0	0	0	0	0
40	0	0	0	0	0.5	1	1	1	1	0.5	0	0	0	0	0	0
45	0	0	0	0	0	1	1	1	1	1	0.5	0	0	0	0	0
50	0	0	0	0	0	0.5	1	1	1	1	1	0.5	0	0	0	0
55	0	0	0	0	0	0	0	1	1	1	1	1	0.5	0	0	0
60	0	0	0	0	0	0	0	0	1	1	1	1	1	0.5	0	0
65	0	0	0	0	0	0	0	0	0	1	1	1	1	1	0.5	0
70	0	0	0	0	0	0	0	0	0	0	1	1	1	1	1	0.5
75	0	0	0	0	0	0	0	0	0	0	0	1	1	1	1	1
